# Leveraging genomic diversity for discovery in an EHR-linked biobank: the UCLA ATLAS Community Health Initiative

**DOI:** 10.1101/2021.09.22.21263987

**Authors:** Ruth Johnson, Yi Ding, Vidhya Venkateswaran, Arjun Bhattacharya, Alec Chiu, Tommer Schwarz, Malika Freund, Lingyu Zhan, Kathryn S. Burch, Christa Caggiano, Brian Hill, Nadav Rakocz, Brunilda Balliu, Jae Hoon Sul, Noah Zaitlen, Valerie A. Arboleda, Eran Halperin, Sriram Sankararaman, Manish J. Butte, UCLA Precision Health Data Discovery Repository Working Group, UCLA Precision Health ATLAS Working Group, Clara Lajonchere, Daniel H. Geschwind, Bogdan Pasaniuc

## Abstract

Large medical centers located in urban areas such as Los Angeles care for a diverse patient population and offer the potential to study the interplay between genomic ancestry and social determinants of health within a single medical system. Here, we introduce the UCLA ATLAS Community Health Initiative – a biobank of genomic data linked with de-identified electronic health records (EHRs) of UCLA Health patients. We leverage the unique genomic diversity of the patient population in ATLAS to explore the interplay between self-reported race/ethnicity and genetic ancestry within a disease context using phenotypes extracted from the EHR. First, we identify an extensive amount of continental and subcontinental genomic diversity within the ATLAS data that is consistent with the global diversity of Los Angeles; this includes clusters of ATLAS individuals corresponding to individuals with Korean, Japanese, Filipino, and Middle Eastern genomic ancestries. Most importantly, we find that common diseases and traits stratify across genomic ancestry clusters, thus suggesting their utility in understanding disease biology across diverse individuals. Next, we showcase the power of genetic data linked with EHR to perform ancestry-specific genome and phenome-wide scans to identify genetic factors for a variety of EHR-derived phenotypes (phecodes). For example, we find ancestry-specific associations for liver disease, and link the genetic variants with neurological and neoplastic phenotypes primarily within individuals of admixed ancestries. Overall, our results underscore the utility of studying the genomes of diverse individuals through biobank-scale genotyping efforts linked with EHR-based phenotyping.
