## Supplementary Table S9 for "Leveraging genomic diversity for discovery in an EHR-linked biobank: the UCLA ATLAS Community Health Initiative"

### Sheet: AMR
CHR	SNP	BP	A1	TEST	NMISS	BETA	SE	L95	U95	STAT	P
22	chr22:43945024:C:T	43945024	T	ADD	4472	0.3901	0.05407	0.2842	0.4961	7.215	5.375e-13
22	chr22:43983685:G:C	43983685	C	ADD	4472	0.3628	0.05492	0.2551	0.4704	6.605	3.964e-11
22	chr22:43934248:T:C	43934248	C	ADD	4472	0.3445	0.05449	0.2377	0.4513	6.322	2.577e-10
22	chr22:43934151:C:T	43934151	T	ADD	4472	0.3409	0.05444	0.2342	0.4476	6.261	3.815e-10
22	chr22:43929636:G:T	43929636	T	ADD	4472	0.3415	0.05454	0.2346	0.4484	6.261	3.823e-10
22	chr22:43929685:C:T	43929685	T	ADD	4472	0.3413	0.05453	0.2345	0.4482	6.259	3.872e-10
22	chr22:43930116:G:A	43930116	A	ADD	4472	0.3409	0.05453	0.2341	0.4478	6.253	4.032e-10
22	chr22:43930820:C:T	43930820	T	ADD	4472	0.3406	0.05449	0.2338	0.4474	6.251	4.066e-10
22	chr22:43930392:T:C	43930392	C	ADD	4472	0.3402	0.0545	0.2334	0.447	6.242	4.317e-10
22	chr22:43931299:G:A	43931299	A	ADD	4472	0.3385	0.0545	0.2317	0.4453	6.212	5.234e-10
22	chr22:43931393:A:G	43931393	G	ADD	4472	0.338	0.05441	0.2313	0.4446	6.212	5.244e-10
22	chr22:43929751:C:T	43929751	T	ADD	4472	0.3382	0.05453	0.2313	0.4451	6.201	5.604e-10
22	chr22:43931312:A:G	43931312	G	ADD	4472	0.3377	0.05448	0.2309	0.4445	6.199	5.669e-10
22	chr22:43935935:C:G	43935935	G	ADD	4472	0.3352	0.05429	0.2288	0.4416	6.173	6.693e-10
22	chr22:43935898:C:G	43935898	G	ADD	4472	0.3347	0.0543	0.2282	0.4411	6.164	7.103e-10
22	chr22:43936773:C:G	43936773	G	ADD	4472	0.3347	0.0543	0.2282	0.4411	6.164	7.103e-10
22	chr22:43932850:G:A	43932850	A	ADD	4472	0.3356	0.05446	0.2289	0.4423	6.162	7.166e-10
22	chr22:43933198:C:T	43933198	T	ADD	4472	0.3356	0.05446	0.2289	0.4423	6.162	7.166e-10
22	chr22:43933395:G:A	43933395	A	ADD	4472	0.3356	0.05446	0.2289	0.4423	6.162	7.166e-10
22	chr22:43936597:T:C	43936597	C	ADD	4472	0.3329	0.05426	0.2266	0.4393	6.136	8.479e-10
22	chr22:43936613:T:C	43936613	C	ADD	4472	0.3329	0.05426	0.2266	0.4393	6.136	8.479e-10
22	chr22:43936063:G:A	43936063	A	ADD	4472	0.3331	0.05434	0.2266	0.4396	6.13	8.806e-10
22	chr22:43938088:T:C	43938088	C	ADD	4472	0.3329	0.05436	0.2263	0.4394	6.123	9.183e-10
22	chr22:43935633:C:G	43935633	G	ADD	4472	0.3317	0.05426	0.2254	0.4381	6.114	9.717e-10
22	chr22:43937490:A:G	43937490	G	ADD	4472	0.3317	0.0543	0.2253	0.4382	6.11	9.976e-10
22	chr22:43936998:C:T	43936998	T	ADD	4472	0.3318	0.05432	0.2254	0.4383	6.109	1.005e-09
22	chr22:43937008:T:TC	43937008	TC	ADD	4472	0.3313	0.05431	0.2249	0.4378	6.102	1.05e-09
22	chr22:43949891:G:A	43949891	A	ADD	4472	0.331	0.05431	0.2246	0.4375	6.096	1.088e-09
22	chr22:43938962:T:C	43938962	C	ADD	4472	0.3303	0.05428	0.2239	0.4367	6.085	1.164e-09
22	chr22:43939573:G:T	43939573	T	ADD	4472	0.3301	0.05437	0.2235	0.4366	6.07	1.277e-09
22	chr22:43947089:T:C	43947089	C	ADD	4472	0.3295	0.05432	0.223	0.436	6.066	1.315e-09
22	chr22:43936690:G:A	43936690	A	ADD	4472	0.3292	0.05428	0.2228	0.4356	6.064	1.327e-09
22	chr22:43944206:C:T	43944206	T	ADD	4472	0.3295	0.05435	0.223	0.436	6.063	1.334e-09
22	chr22:43945042:T:G	43945042	G	ADD	4472	0.329	0.05433	0.2225	0.4355	6.055	1.403e-09
22	chr22:43945313:T:C	43945313	C	ADD	4472	0.329	0.05433	0.2225	0.4355	6.055	1.403e-09
22	chr22:43945418:G:A	43945418	A	ADD	4472	0.329	0.05433	0.2225	0.4355	6.055	1.403e-09
22	chr22:43945726:T:C	43945726	C	ADD	4472	0.329	0.05433	0.2225	0.4355	6.055	1.403e-09
22	chr22:43945786:A:G	43945786	G	ADD	4472	0.329	0.05433	0.2225	0.4355	6.055	1.403e-09
22	chr22:43945792:T:C	43945792	C	ADD	4472	0.329	0.05433	0.2225	0.4355	6.055	1.403e-09
22	chr22:43947271:A:G	43947271	G	ADD	4472	0.329	0.05433	0.2225	0.4355	6.055	1.403e-09
22	chr22:43937292:A:G	43937292	G	ADD	4472	0.3287	0.05432	0.2222	0.4352	6.051	1.439e-09
22	chr22:43937599:C:G	43937599	G	ADD	4472	0.3287	0.05432	0.2222	0.4352	6.051	1.439e-09
22	chr22:43938065:C:G	43938065	G	ADD	4472	0.3287	0.05432	0.2222	0.4352	6.051	1.439e-09
22	chr22:43938596:T:C	43938596	C	ADD	4472	0.3287	0.05432	0.2222	0.4352	6.051	1.439e-09
22	chr22:43938606:T:C	43938606	C	ADD	4472	0.3287	0.05432	0.2222	0.4352	6.051	1.439e-09
22	chr22:43940218:T:C	43940218	C	ADD	4472	0.3285	0.05432	0.222	0.4349	6.046	1.482e-09
22	chr22:43939536:C:T	43939536	T	ADD	4472	0.3285	0.05435	0.222	0.435	6.044	1.502e-09
22	chr22:43937814:T:G	43937814	G	ADD	4472	0.3281	0.05433	0.2216	0.4345	6.039	1.551e-09
22	chr22:43939451:T:C	43939451	C	ADD	4472	0.328	0.05433	0.2215	0.4345	6.037	1.568e-09
22	chr22:43939526:C:A	43939526	A	ADD	4472	0.328	0.05433	0.2215	0.4345	6.037	1.568e-09
22	chr22:43939864:T:C	43939864	C	ADD	4472	0.328	0.05433	0.2215	0.4345	6.037	1.568e-09
22	chr22:43940430:A:G	43940430	G	ADD	4472	0.328	0.05433	0.2215	0.4345	6.037	1.568e-09
22	chr22:43940616:T:C	43940616	C	ADD	4472	0.328	0.05433	0.2215	0.4345	6.037	1.568e-09
22	chr22:43943646:C:G	43943646	G	ADD	4472	0.3277	0.05429	0.2213	0.4341	6.036	1.584e-09
22	chr22:43941653:G:A	43941653	A	ADD	4472	0.327	0.05437	0.2204	0.4335	6.014	1.811e-09
22	chr22:43938649:T:C	43938649	C	ADD	4472	0.3265	0.05432	0.2201	0.433	6.012	1.836e-09
22	chr22:43932101:G:C	43932101	C	ADD	4472	-0.3904	0.06539	-0.5186	-0.2623	-5.971	2.362e-09
22	chr22:43980455:C:T	43980455	T	ADD	4472	0.3125	0.05321	0.2082	0.4168	5.872	4.313e-09
22	chr22:43981562:A:G	43981562	G	ADD	4472	0.3122	0.05322	0.2079	0.4165	5.866	4.471e-09
22	chr22:43932163:T:C	43932163	C	ADD	4472	0.3151	0.05378	0.2097	0.4205	5.86	4.632e-09
22	chr22:43935831:G:A	43935831	A	ADD	4472	-0.3856	0.0659	-0.5147	-0.2564	-5.85	4.902e-09
22	chr22:43933317:G:A	43933317	A	ADD	4472	-0.3817	0.06527	-0.5097	-0.2538	-5.849	4.954e-09
22	chr22:43954537:C:G	43954537	C	ADD	4472	-0.3806	0.06523	-0.5085	-0.2527	-5.834	5.396e-09
22	chr22:43941077:G:A	43941077	A	ADD	4472	0.3146	0.05413	0.2085	0.4207	5.812	6.173e-09
22	chr22:43939790:TGG:T	43939790	TGG	ADD	4472	-0.3373	0.05867	-0.4523	-0.2224	-5.75	8.907e-09
22	chr22:43947746:A:C	43947746	C	ADD	4472	0.3111	0.05414	0.205	0.4172	5.746	9.117e-09
22	chr22:43946236:A:G	43946236	A	ADD	4472	-0.3721	0.06492	-0.4994	-0.2449	-5.732	9.918e-09
22	chr22:43934394:G:A	43934394	A	ADD	4472	-0.3705	0.06519	-0.4983	-0.2428	-5.684	1.316e-08
22	chr22:43985602:C:T	43985602	T	ADD	4472	0.3227	0.05813	0.2088	0.4367	5.552	2.824e-08
22	chr22:43975526:A:G	43975526	G	ADD	4472	0.3213	0.05831	0.207	0.4356	5.51	3.581e-08

### Sheet: EUR
CHR	SNP	BP	A1	TEST	NMISS	BETA	SE	L95	U95	STAT	P
22	chr22:43945024:C:T	43945024	T	ADD	16430	0.2279	0.0361	0.1571	0.2986	6.312	2.753e-10
22	chr22:43983685:G:C	43983685	C	ADD	16430	0.2196	0.0376	0.1459	0.2933	5.841	5.201e-09
22	chr22:43934248:T:C	43934248	C	ADD	16430	0.2258	0.04072	0.146	0.3056	5.545	2.946e-08
